# The impact of physical distancing measures against COVID-19 transmission on contacts and mixing patterns in the Netherlands: repeated cross-sectional surveys in 2016/2017, April 2020 and June 2020

**DOI:** 10.1101/2020.05.18.20101501

**Authors:** Jantien A. Backer, Liesbeth Mollema, R.A. Eric Vos, Don Klinkenberg, Fiona R.M. van der Klis, Hester E. de Melker, Susan van den Hof, Jacco Wallinga

## Abstract

**Background:** During the current COVID-19 pandemic many countries have taken drastic measures to reduce the transmission of SARS-CoV-2. These often include decreasing the number of contacts by physical distancing.

**Aim:** To measure the actual reduction of contacts when physical distancing measures are implemented.

**Methods:** In the Netherlands, a cross-sectional survey was carried out in 2016/2017 in which participants reported the number and age of their contacts during the previous day. The survey was repeated among a subsample of the participants in April 2020 after physical distancing measures had been implemented, and in an extended sample in June 2020 after some of these measures were relaxed.

**Results:** The average number of community contacts per day was reduced from on average 14.9 (interquartile range: 4-20) in the 2016/2017 survey to 3.5 (0-4) after physical distancing measures were implemented, and rebounded to 8.8 (1-10) after some of these measures were relaxed. All age groups restricted their number of community contacts to at most 5 contacts on average after physical distancing measures were implemented. After relaxation, children reverted to baseline levels while elderly had a number of community contacts that was less than half their baseline levels.

**Conclusion:** The physical distancing measures have greatly reduced contact numbers, which has likely been beneficial in curbing the first wave of the COVID-19 epidemic in the Netherlands. Different age groups reacted differently upon relaxation of these measures. These findings offer guidance for the deployment of age-targeted measures in the future course of the pandemic.
