## Supplementary material for "The impact of physical distancing measures against COVID-19 transmission on contacts and mixing patterns in the Netherlands: repeated cross-sectional surveys in 2016/2017, April 2020 and June 2020": S2_contact_matrices

survey	contact_type	part_age	cont_age	m_est
baseline	all	[0,5)	[0,5)	6.139521635385062
baseline	all	[0,5)	[5,10)	2.0527165928673994
baseline	all	[0,5)	[10,20)	1.175997998243935
baseline	all	[0,5)	[20,30)	1.364982706773537
baseline	all	[0,5)	[30,40)	2.2240427117384405
baseline	all	[0,5)	[40,50)	1.5889823150802727
baseline	all	[0,5)	[50,60)	1.0548466633926246
baseline	all	[0,5)	[60,70)	0.67532922983989
baseline	all	[0,5)	[70,80)	0.23854694625315218
baseline	all	[0,5)	[80,Inf]	0.08774812816606976
baseline	all	[5,10)	[0,5)	1.92697166301877
baseline	all	[5,10)	[5,10)	10.504839348460953
baseline	all	[5,10)	[10,20)	3.6045354064172415
baseline	all	[5,10)	[20,30)	1.9542018293314807
baseline	all	[5,10)	[30,40)	2.202378931284297
baseline	all	[5,10)	[40,50)	2.1516106498031857
baseline	all	[5,10)	[50,60)	1.1610568208259353
baseline	all	[5,10)	[60,70)	0.6312683395015201
baseline	all	[5,10)	[70,80)	0.2533635834408248
baseline	all	[5,10)	[80,Inf]	0.06958862088202837
baseline	all	[10,20)	[0,5)	0.5089127775157799
baseline	all	[10,20)	[5,10)	1.661601516803311
baseline	all	[10,20)	[10,20)	11.19323165333237
baseline	all	[10,20)	[20,30)	2.9661845764299835
baseline	all	[10,20)	[30,40)	1.9023619378235366
baseline	all	[10,20)	[40,50)	2.487524570869481
baseline	all	[10,20)	[50,60)	1.6280378588748066
baseline	all	[10,20)	[60,70)	0.6610149672749319
baseline	all	[10,20)	[70,80)	0.2583349890120911
baseline	all	[10,20)	[80,Inf]	0.08542946453836944
baseline	all	[20,30)	[0,5)	0.5521773622197372
baseline	all	[20,30)	[5,10)	0.8421011091734943
baseline	all	[20,30)	[10,20)	2.7727429593223625
baseline	all	[20,30)	[20,30)	5.284430071050166
baseline	all	[20,30)	[30,40)	2.702265307635128
baseline	all	[20,30)	[40,50)	2.43894333022775
baseline	all	[20,30)	[50,60)	2.02359873081602
baseline	all	[20,30)	[60,70)	0.886689654288011
baseline	all	[20,30)	[70,80)	0.34632060383679847
baseline	all	[20,30)	[80,Inf]	0.22876797379690542
baseline	all	[30,40)	[0,5)	0.9462173536707417
baseline	all	[30,40)	[5,10)	0.9981168126264318
baseline	all	[30,40)	[10,20)	1.8702521868868922
baseline	all	[30,40)	[20,30)	2.8419964309002173
baseline	all	[30,40)	[30,40)	4.143537717960831
baseline	all	[30,40)	[40,50)	2.9687596984561706
baseline	all	[30,40)	[50,60)	2.0021661690617973
baseline	all	[30,40)	[60,70)	1.0386437286892038
baseline	all	[30,40)	[70,80)	0.42258875215409086
baseline	all	[30,40)	[80,Inf]	0.26275265433434003
baseline	all	[40,50)	[0,5)	0.5881973964185363
baseline	all	[40,50)	[5,10)	0.8484156143985718
baseline	all	[40,50)	[10,20)	2.127819975772693
baseline	all	[40,50)	[20,30)	2.2318070785360686
baseline	all	[40,50)	[30,40)	2.583084584033303
baseline	all	[40,50)	[40,50)	4.0598661736153545
baseline	all	[40,50)	[50,60)	2.2355661616994307
baseline	all	[40,50)	[60,70)	1.059590165511839
baseline	all	[40,50)	[70,80)	0.4996273722515741
baseline	all	[40,50)	[80,Inf]	0.24827546907714237
baseline	all	[50,60)	[0,5)	0.3720467931635602
baseline	all	[50,60)	[5,10)	0.4362126465141529
baseline	all	[50,60)	[10,20)	1.3268884294375678
baseline	all	[50,60)	[20,30)	1.7643273256527996
baseline	all	[50,60)	[30,40)	1.6598401761921713
baseline	all	[50,60)	[40,50)	2.1300556682278553
baseline	all	[50,60)	[50,60)	2.7446057150540275
baseline	all	[50,60)	[60,70)	1.3302552326398727
baseline	all	[50,60)	[70,80)	0.5796213551064978
baseline	all	[50,60)	[80,Inf]	0.3405722962771107
baseline	all	[60,70)	[0,5)	0.2826752058499303
baseline	all	[60,70)	[5,10)	0.2814714600639131
baseline	all	[60,70)	[10,20)	0.6393681975131799
baseline	all	[60,70)	[20,30)	0.9174847454335503
baseline	all	[60,70)	[30,40)	1.0218833408928012
baseline	all	[60,70)	[40,50)	1.198154121849265
baseline	all	[60,70)	[50,60)	1.5787364495766136
baseline	all	[60,70)	[60,70)	2.199995059391792
baseline	all	[60,70)	[70,80)	1.0280006598918592
baseline	all	[60,70)	[80,Inf]	0.43441584431871605
baseline	all	[70,80)	[0,5)	0.15081485263202044
baseline	all	[70,80)	[5,10)	0.17063509458401244
baseline	all	[70,80)	[10,20)	0.37741407313822284
baseline	all	[70,80)	[20,30)	0.5412414543671902
baseline	all	[70,80)	[30,40)	0.6279731562455445
baseline	all	[70,80)	[40,50)	0.8533205976883831
baseline	all	[70,80)	[50,60)	1.0389815413996486
baseline	all	[70,80)	[60,70)	1.5527286546170018
baseline	all	[70,80)	[70,80)	2.4740919069515948
baseline	all	[70,80)	[80,Inf]	0.9990422350832439
baseline	all	[80,Inf]	[0,5)	0.10014661285125653
baseline	all	[80,Inf]	[5,10)	0.08460601833047882
baseline	all	[80,Inf]	[10,20)	0.2253129686980694
baseline	all	[80,Inf]	[20,30)	0.6454249318067132
baseline	all	[80,Inf]	[30,40)	0.7048926991262647
baseline	all	[80,Inf]	[40,50)	0.7654974328652318
baseline	all	[80,Inf]	[50,60)	1.1020500223634009
baseline	all	[80,Inf]	[60,70)	1.1845361749416363
baseline	all	[80,Inf]	[70,80)	1.803649485947723
baseline	all	[80,Inf]	[80,Inf]	1.4572052689113548
baseline	community	[0,5)	[0,5)	5.431546880006931
baseline	community	[0,5)	[5,10)	1.7757184974779268
baseline	community	[0,5)	[10,20)	1.16139251024841
baseline	community	[0,5)	[20,30)	1.1090859430458224
baseline	community	[0,5)	[30,40)	1.4297316584824469
baseline	community	[0,5)	[40,50)	1.2554718803223726
baseline	community	[0,5)	[50,60)	1.0017166414257557
baseline	community	[0,5)	[60,70)	0.6525994581498071
baseline	community	[0,5)	[70,80)	0.241818158324518
baseline	community	[0,5)	[80,Inf]	0.085020556804826
baseline	community	[5,10)	[0,5)	1.6669384621544687
baseline	community	[5,10)	[5,10)	9.120774264458923
baseline	community	[5,10)	[10,20)	3.4911565538358924
baseline	community	[5,10)	[20,30)	1.8142515390421365
baseline	community	[5,10)	[30,40)	1.62869342361797
baseline	community	[5,10)	[40,50)	1.544594304991439
baseline	community	[5,10)	[50,60)	1.0268226282910429
baseline	community	[5,10)	[60,70)	0.6074364619049684
baseline	community	[5,10)	[70,80)	0.2512163173536992
baseline	community	[5,10)	[80,Inf]	0.07351803401031781
baseline	community	[10,20)	[0,5)	0.502592816743358
baseline	community	[10,20)	[5,10)	1.6093347895506156
baseline	community	[10,20)	[10,20)	9.971286058283768
baseline	community	[10,20)	[20,30)	2.942494829691994
baseline	community	[10,20)	[30,40)	1.7280153420885396
baseline	community	[10,20)	[40,50)	1.8176328098813872
baseline	community	[10,20)	[50,60)	1.2772294539808002
baseline	community	[10,20)	[60,70)	0.6245425065639117
baseline	community	[10,20)	[70,80)	0.2622873926561113
baseline	community	[10,20)	[80,Inf]	0.09141463011667969
baseline	community	[20,30)	[0,5)	0.44865893845256927
baseline	community	[20,30)	[5,10)	0.7817943475456287
baseline	community	[20,30)	[10,20)	2.750598087200861
baseline	community	[20,30)	[20,30)	4.869331858086486
baseline	community	[20,30)	[30,40)	2.572129846636442
baseline	community	[20,30)	[40,50)	2.166379158537687
baseline	community	[20,30)	[50,60)	1.6642495080364075
baseline	community	[20,30)	[60,70)	0.8036170842103314
baseline	community	[20,30)	[70,80)	0.3465468577084065
baseline	community	[20,30)	[80,Inf]	0.2102016420173198
baseline	community	[30,40)	[0,5)	0.6082766430072056
baseline	community	[30,40)	[5,10)	0.7381229176110249
baseline	community	[30,40)	[10,20)	1.6988469179641115
baseline	community	[30,40)	[20,30)	2.7051316902295084
baseline	community	[30,40)	[30,40)	3.7858328716476906
baseline	community	[30,40)	[40,50)	2.785329928151861
baseline	community	[30,40)	[50,60)	1.8786069793452755
baseline	community	[30,40)	[60,70)	0.9826090944779176
baseline	community	[30,40)	[70,80)	0.4283181817964187
baseline	community	[30,40)	[80,Inf]	0.25070171572558303
baseline	community	[40,50)	[0,5)	0.4647419174268971
baseline	community	[40,50)	[5,10)	0.6090592761094537
baseline	community	[40,50)	[10,20)	1.5547919860667434
baseline	community	[40,50)	[20,30)	1.9823912006606779
baseline	community	[40,50)	[30,40)	2.423483788626891
baseline	community	[40,50)	[40,50)	3.651824434401357
baseline	community	[40,50)	[50,60)	2.0985086620947224
baseline	community	[40,50)	[60,70)	1.0463616521393935
baseline	community	[40,50)	[70,80)	0.5020295792722752
baseline	community	[40,50)	[80,Inf]	0.24959129054171622
baseline	community	[50,60)	[0,5)	0.3533071995522148
baseline	community	[50,60)	[5,10)	0.38578049513300555
baseline	community	[50,60)	[10,20)	1.0409746024661868
baseline	community	[50,60)	[20,30)	1.4510208071446586
baseline	community	[50,60)	[30,40)	1.557405477104481
baseline	community	[50,60)	[40,50)	1.9994677844347233
baseline	community	[50,60)	[50,60)	2.3254011613690295
baseline	community	[50,60)	[60,70)	1.235040652586994
baseline	community	[50,60)	[70,80)	0.58925404827306
baseline	community	[50,60)	[80,Inf]	0.3328431174670522
baseline	community	[60,70)	[0,5)	0.2731609556479113
baseline	community	[60,70)	[5,10)	0.270845004132822
baseline	community	[60,70)	[10,20)	0.6040887608290078
baseline	community	[60,70)	[20,30)	0.8315253068437565
baseline	community	[60,70)	[30,40)	0.9667516978530365
baseline	community	[60,70)	[40,50)	1.1831944114603787
baseline	community	[60,70)	[50,60)	1.4657366974417108
baseline	community	[60,70)	[60,70)	1.7155453613420382
baseline	community	[60,70)	[70,80)	0.9458226608420033
baseline	community	[60,70)	[80,Inf]	0.4458528069089014
baseline	community	[70,80)	[0,5)	0.15288264038518534
baseline	community	[70,80)	[5,10)	0.1691882427223992
baseline	community	[70,80)	[10,20)	0.3831874437865965
baseline	community	[70,80)	[20,30)	0.5415955205007799
baseline	community	[70,80)	[30,40)	0.6364866589282963
baseline	community	[70,80)	[40,50)	0.8574226496403199
baseline	community	[70,80)	[50,60)	1.0562487581845932
baseline	community	[70,80)	[60,70)	1.4286036524144088
baseline	community	[70,80)	[70,80)	1.9440214639532774
baseline	community	[70,80)	[80,Inf]	0.8816184691740818
baseline	community	[80,Inf]	[0,5)	0.09703373512796923
baseline	community	[80,Inf]	[5,10)	0.0893831890356755
baseline	community	[80,Inf]	[10,20)	0.2410977108373206
baseline	community	[80,Inf]	[20,30)	0.5930437698335163
baseline	community	[80,Inf]	[30,40)	0.6725632936980316
baseline	community	[80,Inf]	[40,50)	0.7695547307240866
baseline	community	[80,Inf]	[50,60)	1.0770428063123256
baseline	community	[80,Inf]	[60,70)	1.2157222390384788
baseline	community	[80,Inf]	[70,80)	1.5916509629257756
baseline	community	[80,Inf]	[80,Inf]	1.215049971559131
baseline	household	[0,5)	[0,5)	0.4070408625662851
baseline	household	[0,5)	[5,10)	0.32730910398861673
baseline	household	[0,5)	[10,20)	0.10014262765699103
baseline	household	[0,5)	[20,30)	0.24758823467515287
baseline	household	[0,5)	[30,40)	1.061190289703929
baseline	household	[0,5)	[40,50)	0.2608654922377719
baseline	household	[0,5)	[50,60)	0.015498542453068838
baseline	household	[0,5)	[60,70)	0.0021364249791333842
baseline	household	[0,5)	[70,80)	6.746020620367068e-4
baseline	household	[0,5)	[80,Inf]	1.3260271162515738e-4
baseline	household	[5,10)	[0,5)	0.30727042637434937
baseline	household	[5,10)	[5,10)	0.41975894142772285
baseline	household	[5,10)	[10,20)	0.4163466135534939
baseline	household	[5,10)	[20,30)	0.07982204035388576
baseline	household	[5,10)	[30,40)	0.674127507984427
baseline	household	[5,10)	[40,50)	0.7216065752826084
baseline	household	[5,10)	[50,60)	0.0797467087718552
baseline	household	[5,10)	[60,70)	0.009696030256648487
baseline	household	[5,10)	[70,80)	0.0018323544172112478
baseline	household	[5,10)	[80,Inf]	4.828996207068691e-4
baseline	household	[10,20)	[0,5)	0.043334485608693026
baseline	household	[10,20)	[5,10)	0.19192683534893304
baseline	household	[10,20)	[10,20)	0.8575386664602787
baseline	household	[10,20)	[20,30)	0.19114860330716
baseline	household	[10,20)	[30,40)	0.1295715987274422
baseline	household	[10,20)	[40,50)	0.9314284116356336
baseline	household	[10,20)	[50,60)	0.4347193662378137
baseline	household	[10,20)	[60,70)	0.03193287786356278
baseline	household	[10,20)	[70,80)	0.005162709356613486
baseline	household	[10,20)	[80,Inf]	0.002158716603376439
baseline	household	[20,30)	[0,5)	0.10015923985769302
baseline	household	[20,30)	[5,10)	0.034394692173712015
baseline	household	[20,30)	[10,20)	0.17868311108042392
baseline	household	[20,30)	[20,30)	0.5514599619661026
baseline	household	[20,30)	[30,40)	0.09706891014570301
baseline	household	[20,30)	[40,50)	0.10507481518187532
baseline	household	[20,30)	[50,60)	0.38509862675927303
baseline	household	[20,30)	[60,70)	0.09395158793150896
baseline	household	[20,30)	[70,80)	0.007617222139560039
baseline	household	[20,30)	[80,Inf]	0.0020881361139043126
baseline	household	[30,40)	[0,5)	0.45149630793426443
baseline	household	[30,40)	[5,10)	0.30552035871744104
baseline	household	[30,40)	[10,20)	0.12738909728854642
baseline	household	[30,40)	[20,30)	0.10208895446142797
baseline	household	[30,40)	[30,40)	0.5004214984405465
baseline	household	[30,40)	[40,50)	0.13673597023713677
baseline	household	[30,40)	[50,60)	0.03556035266058932
baseline	household	[30,40)	[60,70)	0.0361682660710427
baseline	household	[30,40)	[70,80)	0.006123515348726495
baseline	household	[30,40)	[80,Inf]	0.0027158625499718665
baseline	household	[40,50)	[0,5)	0.09656426743315541
baseline	household	[40,50)	[5,10)	0.28454562000706995
baseline	household	[40,50)	[10,20)	0.796763115027339
baseline	household	[40,50)	[20,30)	0.09615209475220465
baseline	household	[40,50)	[30,40)	0.1189700551974524
baseline	household	[40,50)	[40,50)	0.45569203712092426
baseline	household	[40,50)	[50,60)	0.12059645690895449
baseline	household	[40,50)	[60,70)	0.01681550585088913
baseline	household	[40,50)	[70,80)	0.009172671252767791
baseline	household	[40,50)	[80,Inf]	0.0032941308275034483
baseline	household	[50,60)	[0,5)	0.0054663645330916295
baseline	household	[50,60)	[5,10)	0.029960975606369657
baseline	household	[50,60)	[10,20)	0.3542990349901927
baseline	household	[50,60)	[20,30)	0.3357545322760951
baseline	household	[50,60)	[30,40)	0.02948081306993221
baseline	household	[50,60)	[40,50)	0.1148991237605592
baseline	household	[50,60)	[50,60)	0.47037489993179143
baseline	household	[50,60)	[60,70)	0.11123235392751113
baseline	household	[50,60)	[70,80)	0.00818798645408956
baseline	household	[50,60)	[80,Inf]	0.00370180543914048
baseline	household	[60,70)	[0,5)	8.942349430740162e-4
baseline	household	[60,70)	[5,10)	0.004323055630922437
baseline	household	[60,70)	[10,20)	0.030888665598864433
baseline	household	[60,70)	[20,30)	0.09721867881516932
baseline	household	[60,70)	[30,40)	0.03558499530029821
baseline	household	[60,70)	[40,50)	0.01901412063979772
baseline	household	[60,70)	[50,60)	0.13200664925416708
baseline	household	[60,70)	[60,70)	0.5716054838561209
baseline	household	[60,70)	[70,80)	0.08511377080125268
baseline	household	[60,70)	[80,Inf]	0.0064229007327088325
baseline	household	[70,80)	[0,5)	4.264933009124747e-4
baseline	household	[70,80)	[5,10)	0.001233995620044588
baseline	household	[70,80)	[10,20)	0.007542505097738782
baseline	household	[70,80)	[20,30)	0.011904511253696978
baseline	household	[70,80)	[30,40)	0.009099708802517582
baseline	household	[70,80)	[40,50)	0.01566630621038694
baseline	household	[70,80)	[50,60)	0.014676992488601277
baseline	household	[70,80)	[60,70)	0.12855789720071428
baseline	household	[70,80)	[70,80)	0.5202111855867388
baseline	household	[70,80)	[80,Inf]	0.08363388880376807
baseline	household	[80,Inf]	[0,5)	1.5134316002273797e-4
baseline	household	[80,Inf]	[5,10)	5.870930907831077e-4
baseline	household	[80,Inf]	[10,20)	0.005693467680223771
baseline	household	[80,Inf]	[20,30)	0.005891440235588357
baseline	household	[80,Inf]	[30,40)	0.007285718943480542
baseline	household	[80,Inf]	[40,50)	0.010156714819004676
baseline	household	[80,Inf]	[50,60)	0.011979105642857717
baseline	household	[80,Inf]	[60,70)	0.01751365501393864
baseline	household	[80,Inf]	[70,80)	0.15099598860263677
baseline	household	[80,Inf]	[80,Inf]	0.2683356020398899
April 2020	all	[0,5)	[0,5)	1.1760647800283484
April 2020	all	[0,5)	[5,10)	0.5875298876820264
April 2020	all	[0,5)	[10,20)	0.5400699416922248
April 2020	all	[0,5)	[20,30)	0.578921241529211
April 2020	all	[0,5)	[30,40)	1.021089250584432
April 2020	all	[0,5)	[40,50)	0.7932185991971371
April 2020	all	[0,5)	[50,60)	0.5726735956629352
April 2020	all	[0,5)	[60,70)	0.5126679296879905
April 2020	all	[0,5)	[70,80)	0.11706925879403335
April 2020	all	[0,5)	[80,Inf]	0.017247730603044378
April 2020	all	[5,10)	[0,5)	0.5546231624103924
April 2020	all	[5,10)	[5,10)	1.1257333803029383
April 2020	all	[5,10)	[10,20)	0.9137547883991088
April 2020	all	[5,10)	[20,30)	0.5722564331973451
April 2020	all	[5,10)	[30,40)	0.8518177612831974
April 2020	all	[5,10)	[40,50)	0.9383075401244417
April 2020	all	[5,10)	[50,60)	0.5077781832573309
April 2020	all	[5,10)	[60,70)	0.2443319513726792
April 2020	all	[5,10)	[70,80)	0.08326748033456127
April 2020	all	[5,10)	[80,Inf]	0.01669700083175268
April 2020	all	[10,20)	[0,5)	0.23289665817247532
April 2020	all	[10,20)	[5,10)	0.4174218509556902
April 2020	all	[10,20)	[10,20)	1.5201235614755577
April 2020	all	[10,20)	[20,30)	0.7569827538265377
April 2020	all	[10,20)	[30,40)	0.6665149023664506
April 2020	all	[10,20)	[40,50)	0.9677321210649882
April 2020	all	[10,20)	[50,60)	0.6708700048095472
April 2020	all	[10,20)	[60,70)	0.2217230020923736
April 2020	all	[10,20)	[70,80)	0.0937691622653481
April 2020	all	[10,20)	[80,Inf]	0.026800362071121887
April 2020	all	[20,30)	[0,5)	0.22771692331426435
April 2020	all	[20,30)	[5,10)	0.23844946869220268
April 2020	all	[20,30)	[10,20)	0.6904716699375492
April 2020	all	[20,30)	[20,30)	1.2875902393239995
April 2020	all	[20,30)	[30,40)	0.8736405382064821
April 2020	all	[20,30)	[40,50)	0.8573686311665957
April 2020	all	[20,30)	[50,60)	0.8051095733181638
April 2020	all	[20,30)	[60,70)	0.3091656184405833
April 2020	all	[20,30)	[70,80)	0.12005911840002544
April 2020	all	[20,30)	[80,Inf]	0.052768007370853326
April 2020	all	[30,40)	[0,5)	0.41947505249281714
April 2020	all	[30,40)	[5,10)	0.3706954763928983
April 2020	all	[30,40)	[10,20)	0.6349430796839566
April 2020	all	[30,40)	[20,30)	0.9124227361155588
April 2020	all	[30,40)	[30,40)	1.425624195188558
April 2020	all	[30,40)	[40,50)	1.089056042761873
April 2020	all	[30,40)	[50,60)	0.8073879405068872
April 2020	all	[30,40)	[60,70)	0.38127559978627085
April 2020	all	[30,40)	[70,80)	0.15799781337183094
April 2020	all	[30,40)	[80,Inf]	0.07013617722233088
April 2020	all	[40,50)	[0,5)	0.30382143439951365
April 2020	all	[40,50)	[5,10)	0.3807210421679003
April 2020	all	[40,50)	[10,20)	0.8595528259943088
April 2020	all	[40,50)	[20,30)	0.8348784907688682
April 2020	all	[40,50)	[30,40)	1.0154099812627861
April 2020	all	[40,50)	[40,50)	1.6283033180882782
April 2020	all	[40,50)	[50,60)	0.9292888720601618
April 2020	all	[40,50)	[60,70)	0.3998304551518352
April 2020	all	[40,50)	[70,80)	0.22617403117424129
April 2020	all	[40,50)	[80,Inf]	0.12912370474498536
April 2020	all	[50,60)	[0,5)	0.19772531877870142
April 2020	all	[50,60)	[5,10)	0.18571903159831654
April 2020	all	[50,60)	[10,20)	0.5371248807897762
April 2020	all	[50,60)	[20,30)	0.7067008260093693
April 2020	all	[50,60)	[30,40)	0.6785808236519729
April 2020	all	[50,60)	[40,50)	0.8376816314756509
April 2020	all	[50,60)	[50,60)	1.211741845367384
April 2020	all	[50,60)	[60,70)	0.5426519565509331
April 2020	all	[50,60)	[70,80)	0.3174927722904943
April 2020	all	[50,60)	[80,Inf]	0.18915510017686157
April 2020	all	[60,70)	[0,5)	0.2124389334190808
April 2020	all	[60,70)	[5,10)	0.10725859096261814
April 2020	all	[60,70)	[10,20)	0.21306864265187175
April 2020	all	[60,70)	[20,30)	0.32571362757022626
April 2020	all	[60,70)	[30,40)	0.38460967260228335
April 2020	all	[60,70)	[40,50)	0.4325827300600576
April 2020	all	[60,70)	[50,60)	0.6513061026743447
April 2020	all	[60,70)	[60,70)	0.9218564475858257
April 2020	all	[60,70)	[70,80)	0.44369546062196863
April 2020	all	[60,70)	[80,Inf]	0.1640669735419115
April 2020	all	[70,80)	[0,5)	0.06661145404993946
April 2020	all	[70,80)	[5,10)	0.050189429853607886
April 2020	all	[70,80)	[10,20)	0.12372205137478436
April 2020	all	[70,80)	[20,30)	0.17366779764527143
April 2020	all	[70,80)	[30,40)	0.2188340398270445
April 2020	all	[70,80)	[40,50)	0.33598329258574183
April 2020	all	[70,80)	[50,60)	0.5232065225770091
April 2020	all	[70,80)	[60,70)	0.6092103228919242
April 2020	all	[70,80)	[70,80)	0.9948947652733395
April 2020	all	[70,80)	[80,Inf]	0.19782349750611133
April 2020	all	[80,Inf]	[0,5)	0.018699794982934767
April 2020	all	[80,Inf]	[5,10)	0.019176527275207744
April 2020	all	[80,Inf]	[10,20)	0.06738025628839803
April 2020	all	[80,Inf]	[20,30)	0.14543851451825143
April 2020	all	[80,Inf]	[30,40)	0.18509738898066636
April 2020	all	[80,Inf]	[40,50)	0.36548403715753963
April 2020	all	[80,Inf]	[50,60)	0.5939460521196533
April 2020	all	[80,Inf]	[60,70)	0.42923606352322935
April 2020	all	[80,Inf]	[70,80)	0.37694670495451443
April 2020	all	[80,Inf]	[80,Inf]	0.3621969070338579
April 2020	community	[0,5)	[0,5)	0.3646066937544967
April 2020	community	[0,5)	[5,10)	0.23277438675886775
April 2020	community	[0,5)	[10,20)	0.24736496258080135
April 2020	community	[0,5)	[20,30)	0.18699000414917533
April 2020	community	[0,5)	[30,40)	0.21353930869007756
April 2020	community	[0,5)	[40,50)	0.2669119038322729
April 2020	community	[0,5)	[50,60)	0.36745877473361
April 2020	community	[0,5)	[60,70)	0.43059228077196454
April 2020	community	[0,5)	[70,80)	0.07987992594629864
April 2020	community	[0,5)	[80,Inf]	0.007390587548313975
April 2020	community	[5,10)	[0,5)	0.2197370975636243
April 2020	community	[5,10)	[5,10)	0.683453529241781
April 2020	community	[5,10)	[10,20)	0.49385228854092655
April 2020	community	[5,10)	[20,30)	0.26357825712998617
April 2020	community	[5,10)	[30,40)	0.26349264363918223
April 2020	community	[5,10)	[40,50)	0.29182560088503934
April 2020	community	[5,10)	[50,60)	0.24031403100412996
April 2020	community	[5,10)	[60,70)	0.1782300654192099
April 2020	community	[5,10)	[70,80)	0.069685130524172
April 2020	community	[5,10)	[80,Inf]	0.013337025180202581
April 2020	community	[10,20)	[0,5)	0.10667149707413237
April 2020	community	[10,20)	[5,10)	0.2256043219871066
April 2020	community	[10,20)	[10,20)	0.9032642036534505
April 2020	community	[10,20)	[20,30)	0.4483058240342007
April 2020	community	[10,20)	[30,40)	0.3291359832490927
April 2020	community	[10,20)	[40,50)	0.34092990591315925
April 2020	community	[10,20)	[50,60)	0.26477395554638056
April 2020	community	[10,20)	[60,70)	0.14451851163532395
April 2020	community	[10,20)	[70,80)	0.08441104043783408
April 2020	community	[10,20)	[80,Inf]	0.027938710374217076
April 2020	community	[20,30)	[0,5)	0.07355077851855162
April 2020	community	[20,30)	[5,10)	0.10982892329353772
April 2020	community	[20,30)	[10,20)	0.40891655512922537
April 2020	community	[20,30)	[20,30)	0.8663049896974029
April 2020	community	[20,30)	[30,40)	0.5976289047242478
April 2020	community	[20,30)	[40,50)	0.5398641140140658
April 2020	community	[20,30)	[50,60)	0.45809694574239823
April 2020	community	[20,30)	[60,70)	0.21149913300220144
April 2020	community	[20,30)	[70,80)	0.10860624025236812
April 2020	community	[20,30)	[80,Inf]	0.055586327309509215
April 2020	community	[30,40)	[0,5)	0.08772498514311655
April 2020	community	[30,40)	[5,10)	0.11466784587421879
April 2020	community	[30,40)	[10,20)	0.3135434437330058
April 2020	community	[30,40)	[20,30)	0.6241601718961317
April 2020	community	[30,40)	[30,40)	1.0500851417157624
April 2020	community	[30,40)	[40,50)	0.8709354947403554
April 2020	community	[30,40)	[50,60)	0.6696360655506691
April 2020	community	[30,40)	[60,70)	0.32819652583905246
April 2020	community	[30,40)	[70,80)	0.14990549735872585
April 2020	community	[30,40)	[80,Inf]	0.07375344392677897
April 2020	community	[40,50)	[0,5)	0.10223300125976902
April 2020	community	[40,50)	[5,10)	0.11841096546566689
April 2020	community	[40,50)	[10,20)	0.3028187536660655
April 2020	community	[40,50)	[20,30)	0.5257035167693755
April 2020	community	[40,50)	[30,40)	0.8120403436855991
April 2020	community	[40,50)	[40,50)	1.2813294884896065
April 2020	community	[40,50)	[50,60)	0.7724308882129276
April 2020	community	[40,50)	[60,70)	0.3596952451612189
April 2020	community	[40,50)	[70,80)	0.21796061827260754
April 2020	community	[40,50)	[80,Inf]	0.13296213008975902
April 2020	community	[50,60)	[0,5)	0.1268710436554203
April 2020	community	[50,60)	[5,10)	0.08789438479384616
April 2020	community	[50,60)	[10,20)	0.21198821941478735
April 2020	community	[50,60)	[20,30)	0.4021032683091342
April 2020	community	[50,60)	[30,40)	0.5628062682149229
April 2020	community	[50,60)	[40,50)	0.6962880057608908
April 2020	community	[50,60)	[50,60)	0.8022038630828249
April 2020	community	[50,60)	[60,70)	0.3935406785936754
April 2020	community	[50,60)	[70,80)	0.2688530227728949
April 2020	community	[50,60)	[80,Inf]	0.18498821969097723
April 2020	community	[60,70)	[0,5)	0.17842600120833832
April 2020	community	[60,70)	[5,10)	0.07824122707796444
April 2020	community	[60,70)	[10,20)	0.13887774327995553
April 2020	community	[60,70)	[20,30)	0.22282027848282016
April 2020	community	[60,70)	[30,40)	0.33106598446630253
April 2020	community	[60,70)	[40,50)	0.38916007761599136
April 2020	community	[60,70)	[50,60)	0.47233795039278476
April 2020	community	[60,70)	[60,70)	0.4661455597492005
April 2020	community	[60,70)	[70,80)	0.2704888180414184
April 2020	community	[60,70)	[80,Inf]	0.12028937093965515
April 2020	community	[70,80)	[0,5)	0.04545065393408422
April 2020	community	[70,80)	[5,10)	0.04200266726515043
April 2020	community	[70,80)	[10,20)	0.1113744583959231
April 2020	community	[70,80)	[20,30)	0.15710081459804948
April 2020	community	[70,80)	[30,40)	0.20762584773598786
April 2020	community	[70,80)	[40,50)	0.3237822695330862
April 2020	community	[70,80)	[50,60)	0.44304954538274294
April 2020	community	[70,80)	[60,70)	0.3713921209855806
April 2020	community	[70,80)	[70,80)	0.47596126690675467
April 2020	community	[70,80)	[80,Inf]	0.06728406924411334
April 2020	community	[80,Inf]	[0,5)	0.008012703461671539
April 2020	community	[80,Inf]	[5,10)	0.015317583313786012
April 2020	community	[80,Inf]	[10,20)	0.07024226973952001
April 2020	community	[80,Inf]	[20,30)	0.15320643293028832
April 2020	community	[80,Inf]	[30,40)	0.19464382061866048
April 2020	community	[80,Inf]	[40,50)	0.3763487908008097
April 2020	community	[80,Inf]	[50,60)	0.5808606610759302
April 2020	community	[80,Inf]	[60,70)	0.31470264600095305
April 2020	community	[80,Inf]	[70,80)	0.12820567013034773
April 2020	community	[80,Inf]	[80,Inf]	0.05645125537473782
April 2020	household	[0,5)	[0,5)	0.8210030831297492
April 2020	household	[0,5)	[5,10)	0.42306356931328293
April 2020	household	[0,5)	[10,20)	0.1682471989405442
April 2020	household	[0,5)	[20,30)	0.2735336221937439
April 2020	household	[0,5)	[30,40)	1.3472612281921932
April 2020	household	[0,5)	[40,50)	0.42903744813946376
April 2020	household	[0,5)	[50,60)	0.06824433269517892
April 2020	household	[0,5)	[60,70)	0.04925730633764947
April 2020	household	[0,5)	[70,80)	0.041633768827222396
April 2020	household	[0,5)	[80,Inf]	0.022796126445601715
April 2020	household	[5,10)	[0,5)	0.3993659450672259
April 2020	household	[5,10)	[5,10)	0.5535338802174224
April 2020	household	[5,10)	[10,20)	0.38419010213155086
April 2020	household	[5,10)	[20,30)	0.08206546677197935
April 2020	household	[5,10)	[30,40)	0.8113877549661407
April 2020	household	[5,10)	[40,50)	0.8760493820565902
April 2020	household	[5,10)	[50,60)	0.10850698668372574
April 2020	household	[5,10)	[60,70)	0.025856832207633084
April 2020	household	[5,10)	[70,80)	0.005871734528101912
April 2020	household	[5,10)	[80,Inf]	0.0011714474677208984
April 2020	household	[10,20)	[0,5)	0.07255534783144396
April 2020	household	[10,20)	[5,10)	0.17550167721775356
April 2020	household	[10,20)	[10,20)	0.9133707082748583
April 2020	household	[10,20)	[20,30)	0.16462111404430427
April 2020	household	[10,20)	[30,40)	0.1466622958513173
April 2020	household	[10,20)	[40,50)	0.9787940977088019
April 2020	household	[10,20)	[50,60)	0.5825898266179115
April 2020	household	[10,20)	[60,70)	0.033802583705954466
April 2020	household	[10,20)	[70,80)	0.002962835771177684
April 2020	household	[10,20)	[80,Inf]	2.2926191625413092e-4
April 2020	household	[20,30)	[0,5)	0.10759750420381252
April 2020	household	[20,30)	[5,10)	0.034195693803276986
April 2020	household	[20,30)	[10,20)	0.15015512783803772
April 2020	household	[20,30)	[20,30)	0.6059278618419952
April 2020	household	[20,30)	[30,40)	0.13651646835073375
April 2020	household	[20,30)	[40,50)	0.08843659722274506
April 2020	household	[20,30)	[50,60)	0.45164119203773445
April 2020	household	[20,30)	[60,70)	0.1139080315556362
April 2020	household	[20,30)	[70,80)	0.00559125105771212
April 2020	household	[20,30)	[80,Inf]	1.8382663901782037e-4
April 2020	household	[30,40)	[0,5)	0.5534718605743049
April 2020	household	[30,40)	[5,10)	0.3531021476706615
April 2020	household	[30,40)	[10,20)	0.1397204408746677
April 2020	household	[30,40)	[20,30)	0.1425717023216554
April 2020	household	[30,40)	[30,40)	0.5666714913088629
April 2020	household	[30,40)	[40,50)	0.13383396773402134
April 2020	household	[30,40)	[50,60)	0.03664159291363168
April 2020	household	[30,40)	[60,70)	0.03463502883356748
April 2020	household	[30,40)	[70,80)	0.008102067845259095
April 2020	household	[30,40)	[80,Inf]	3.9602314900321115e-4
April 2020	household	[40,50)	[0,5)	0.16433111725182115
April 2020	household	[40,50)	[5,10)	0.35545785843375327
April 2020	household	[40,50)	[10,20)	0.8693822992585897
April 2020	household	[40,50)	[20,30)	0.08611676538406984
April 2020	household	[40,50)	[30,40)	0.12478249121147973
April 2020	household	[40,50)	[40,50)	0.5369036489269697
April 2020	household	[40,50)	[50,60)	0.13763134683303116
April 2020	household	[40,50)	[60,70)	0.01901461066032581
April 2020	household	[40,50)	[70,80)	0.005462305131402382
April 2020	household	[40,50)	[80,Inf]	9.604859064088381e-4
April 2020	household	[50,60)	[0,5)	0.023562978244949503
April 2020	household	[50,60)	[5,10)	0.03968588777054593
April 2020	household	[50,60)	[10,20)	0.4664400470802419
April 2020	household	[50,60)	[20,30)	0.3964378012966417
April 2020	household	[50,60)	[30,40)	0.03079551499862011
April 2020	household	[50,60)	[40,50)	0.12406122931490343
April 2020	household	[50,60)	[50,60)	0.5886824544356134
April 2020	household	[50,60)	[60,70)	0.1282062604850048
April 2020	household	[50,60)	[70,80)	0.014572240185588763
April 2020	household	[50,60)	[80,Inf]	0.001552680848167772
April 2020	household	[60,70)	[0,5)	0.020412745714805794
April 2020	household	[60,70)	[5,10)	0.011350436230677942
April 2020	household	[60,70)	[10,20)	0.032483178960315336
April 2020	household	[60,70)	[20,30)	0.12000235668625572
April 2020	household	[60,70)	[30,40)	0.03493826198883607
April 2020	household	[60,70)	[40,50)	0.020571954975940686
April 2020	household	[60,70)	[50,60)	0.1538760732279695
April 2020	household	[60,70)	[60,70)	0.5856426421271737
April 2020	household	[60,70)	[70,80)	0.14207461107184108
April 2020	household	[60,70)	[80,Inf]	0.01136886715725993
April 2020	household	[70,80)	[0,5)	0.023689603156840218
April 2020	household	[70,80)	[5,10)	0.003539171181828776
April 2020	household	[70,80)	[10,20)	0.003909307189095138
April 2020	household	[70,80)	[20,30)	0.00808790942444936
April 2020	household	[70,80)	[30,40)	0.011221697429951017
April 2020	household	[70,80)	[40,50)	0.00811426572720439
April 2020	household	[70,80)	[50,60)	0.02401440795832354
April 2020	household	[70,80)	[60,70)	0.19507147653006224
April 2020	household	[70,80)	[70,80)	0.6283931567250657
April 2020	household	[70,80)	[80,Inf]	0.102833114207292
April 2020	household	[80,Inf]	[0,5)	0.024715327921392898
April 2020	household	[80,Inf]	[5,10)	0.0013454031315745638
April 2020	household	[80,Inf]	[10,20)	5.763932199329193e-4
April 2020	household	[80,Inf]	[20,30)	5.066813799461733e-4
April 2020	household	[80,Inf]	[30,40)	0.0010451609383005439
April 2020	household	[80,Inf]	[40,50)	0.0027186958425426
April 2020	household	[80,Inf]	[50,60)	0.004875603573032729
April 2020	household	[80,Inf]	[60,70)	0.02974381317748782
April 2020	household	[80,Inf]	[70,80)	0.1959534116359983
April 2020	household	[80,Inf]	[80,Inf]	0.39021824450555115
June 2020	all	[0,5)	[0,5)	9.535680974897533
June 2020	all	[0,5)	[5,10)	2.894582679702587
June 2020	all	[0,5)	[10,20)	1.096085602001159
June 2020	all	[0,5)	[20,30)	1.4111914326596
June 2020	all	[0,5)	[30,40)	2.698977139974758
June 2020	all	[0,5)	[40,50)	1.3054750835522104
June 2020	all	[0,5)	[50,60)	0.6310028462405055
June 2020	all	[0,5)	[60,70)	0.49836716906255313
June 2020	all	[0,5)	[70,80)	0.16162444098120982
June 2020	all	[0,5)	[80,Inf]	0.04205784904241579
June 2020	all	[5,10)	[0,5)	2.732347013939343
June 2020	all	[5,10)	[5,10)	15.528862822872497
June 2020	all	[5,10)	[10,20)	3.159605735522081
June 2020	all	[5,10)	[20,30)	1.2030425459587817
June 2020	all	[5,10)	[30,40)	2.035732909205147
June 2020	all	[5,10)	[40,50)	2.2696717834830213
June 2020	all	[5,10)	[50,60)	0.9093114947519015
June 2020	all	[5,10)	[60,70)	0.541291670428993
June 2020	all	[5,10)	[70,80)	0.18942044691607662
June 2020	all	[5,10)	[80,Inf]	0.055314023756475164
June 2020	all	[10,20)	[0,5)	0.4726642589043966
June 2020	all	[10,20)	[5,10)	1.443385263474447
June 2020	all	[10,20)	[10,20)	7.964256213631935
June 2020	all	[10,20)	[20,30)	1.6151615082436357
June 2020	all	[10,20)	[30,40)	1.197062810261488
June 2020	all	[10,20)	[40,50)	1.852809467071242
June 2020	all	[10,20)	[50,60)	1.1666745111896015
June 2020	all	[10,20)	[60,70)	0.48001511558330545
June 2020	all	[10,20)	[70,80)	0.20982790841318677
June 2020	all	[10,20)	[80,Inf]	0.08938818131364801
June 2020	all	[20,30)	[0,5)	0.5551060073638401
June 2020	all	[20,30)	[5,10)	0.5012947475730598
June 2020	all	[20,30)	[10,20)	1.4732527128605506
June 2020	all	[20,30)	[20,30)	3.188285846053175
June 2020	all	[20,30)	[30,40)	1.6199369002308959
June 2020	all	[20,30)	[40,50)	1.3448856447671544
June 2020	all	[20,30)	[50,60)	1.4126696488488917
June 2020	all	[20,30)	[60,70)	0.6096319458853104
June 2020	all	[20,30)	[70,80)	0.23300412362443584
June 2020	all	[20,30)	[80,Inf]	0.11007079794936349
June 2020	all	[30,40)	[0,5)	1.1087512596362359
June 2020	all	[30,40)	[5,10)	0.8859086899089883
June 2020	all	[30,40)	[10,20)	1.140363206107038
June 2020	all	[30,40)	[20,30)	1.691841692771972
June 2020	all	[30,40)	[30,40)	2.75150663849892
June 2020	all	[30,40)	[40,50)	1.7003355955076498
June 2020	all	[30,40)	[50,60)	1.268322998281017
June 2020	all	[30,40)	[60,70)	0.7822809081583649
June 2020	all	[30,40)	[70,80)	0.3012291744889573
June 2020	all	[30,40)	[80,Inf]	0.15308139703338147
June 2020	all	[40,50)	[0,5)	0.5000330521097623
June 2020	all	[40,50)	[5,10)	0.9209339942108333
June 2020	all	[40,50)	[10,20)	1.645681760492174
June 2020	all	[40,50)	[20,30)	1.3096108254278487
June 2020	all	[40,50)	[30,40)	1.5853603639821383
June 2020	all	[40,50)	[40,50)	2.5923077192173163
June 2020	all	[40,50)	[50,60)	1.3773796300369832
June 2020	all	[40,50)	[60,70)	0.694376674930878
June 2020	all	[40,50)	[70,80)	0.3725680259265217
June 2020	all	[40,50)	[80,Inf]	0.17585206637704312
June 2020	all	[50,60)	[0,5)	0.2178708181187665
June 2020	all	[50,60)	[5,10)	0.3325831751572846
June 2020	all	[50,60)	[10,20)	0.9340960678768528
June 2020	all	[50,60)	[20,30)	1.2400088728671457
June 2020	all	[50,60)	[30,40)	1.065988858717057
June 2020	all	[50,60)	[40,50)	1.241607474841456
June 2020	all	[50,60)	[50,60)	1.9099162834389065
June 2020	all	[50,60)	[60,70)	0.7868876413180401
June 2020	all	[50,60)	[70,80)	0.3618812636579212
June 2020	all	[50,60)	[80,Inf]	0.2759041618334919
June 2020	all	[60,70)	[0,5)	0.20652214757392387
June 2020	all	[60,70)	[5,10)	0.23762562647210783
June 2020	all	[60,70)	[10,20)	0.461282107282825
June 2020	all	[60,70)	[20,30)	0.6422717955751382
June 2020	all	[60,70)	[30,40)	0.7891403878043921
June 2020	all	[60,70)	[40,50)	0.7512643140495083
June 2020	all	[60,70)	[50,60)	0.944472593030437
June 2020	all	[60,70)	[60,70)	1.322817791275073
June 2020	all	[60,70)	[70,80)	0.49975606347975243
June 2020	all	[60,70)	[80,Inf]	0.22743473733403602
June 2020	all	[70,80)	[0,5)	0.09196213298673543
June 2020	all	[70,80)	[5,10)	0.11416904467532751
June 2020	all	[70,80)	[10,20)	0.2768469419501834
June 2020	all	[70,80)	[20,30)	0.33703762524092934
June 2020	all	[70,80)	[30,40)	0.4172106756852329
June 2020	all	[70,80)	[40,50)	0.5534424950319953
June 2020	all	[70,80)	[50,60)	0.5963616584451491
June 2020	all	[70,80)	[60,70)	0.686188421177565
June 2020	all	[70,80)	[70,80)	1.053757211029444
June 2020	all	[70,80)	[80,Inf]	0.30884140507172686
June 2020	all	[80,Inf]	[0,5)	0.04559929126211945
June 2020	all	[80,Inf]	[5,10)	0.06352888360302915
June 2020	all	[80,Inf]	[10,20)	0.22472771076635492
June 2020	all	[80,Inf]	[20,30)	0.30338073499752505
June 2020	all	[80,Inf]	[30,40)	0.4039750457344324
June 2020	all	[80,Inf]	[40,50)	0.49775139149445113
June 2020	all	[80,Inf]	[50,60)	0.866347494059004
June 2020	all	[80,Inf]	[60,70)	0.5950196656811426
June 2020	all	[80,Inf]	[70,80)	0.5885083175636722
June 2020	all	[80,Inf]	[80,Inf]	0.6780733075535321
June 2020	community	[0,5)	[0,5)	8.775098872842303
June 2020	community	[0,5)	[5,10)	2.4259702353676738
June 2020	community	[0,5)	[10,20)	1.1103833392202864
June 2020	community	[0,5)	[20,30)	1.1538423836197214
June 2020	community	[0,5)	[30,40)	1.5190759399490503
June 2020	community	[0,5)	[40,50)	0.951955196484968
June 2020	community	[0,5)	[50,60)	0.6249379087649379
June 2020	community	[0,5)	[60,70)	0.4666778989853839
June 2020	community	[0,5)	[70,80)	0.14869475437014731
June 2020	community	[0,5)	[80,Inf]	0.03379425288270739
June 2020	community	[5,10)	[0,5)	2.290001145338284
June 2020	community	[5,10)	[5,10)	13.552049152764543
June 2020	community	[5,10)	[10,20)	2.9356077086962933
June 2020	community	[5,10)	[20,30)	1.1423310980000407
June 2020	community	[5,10)	[30,40)	1.2885070984745541
June 2020	community	[5,10)	[40,50)	1.3568846710655844
June 2020	community	[5,10)	[50,60)	0.7538392112214657
June 2020	community	[5,10)	[60,70)	0.4908710905316382
June 2020	community	[5,10)	[70,80)	0.18686255277292846
June 2020	community	[5,10)	[80,Inf]	0.05401180060028314
June 2020	community	[10,20)	[0,5)	0.47883012390150836
June 2020	community	[10,20)	[5,10)	1.3410573634296992
June 2020	community	[10,20)	[10,20)	6.773912647595956
June 2020	community	[10,20)	[20,30)	1.537014201167461
June 2020	community	[10,20)	[30,40)	0.9747800048936158
June 2020	community	[10,20)	[40,50)	1.022910795326035
June 2020	community	[10,20)	[50,60)	0.7384084271672123
June 2020	community	[10,20)	[60,70)	0.426729596102731
June 2020	community	[10,20)	[70,80)	0.21008282515054444
June 2020	community	[10,20)	[80,Inf]	0.0878646652867293
June 2020	community	[20,30)	[0,5)	0.45387279023632754
June 2020	community	[20,30)	[5,10)	0.47599607292386387
June 2020	community	[20,30)	[10,20)	1.4019729473041542
June 2020	community	[20,30)	[20,30)	2.5316710137865135
June 2020	community	[20,30)	[30,40)	1.4316037237039811
June 2020	community	[20,30)	[40,50)	1.1217014761080693
June 2020	community	[20,30)	[50,60)	1.0102189739176024
June 2020	community	[20,30)	[60,70)	0.5159904157884702
June 2020	community	[20,30)	[70,80)	0.23588225957257405
June 2020	community	[20,30)	[80,Inf]	0.11108293014612677
June 2020	community	[30,40)	[0,5)	0.6240403786736254
June 2020	community	[30,40)	[5,10)	0.5607293018946535
June 2020	community	[30,40)	[10,20)	0.9286071773281189
June 2020	community	[30,40)	[20,30)	1.4951520950374677
June 2020	community	[30,40)	[30,40)	2.2311298092518848
June 2020	community	[30,40)	[40,50)	1.5319243947719958
June 2020	community	[30,40)	[50,60)	1.1771962014747186
June 2020	community	[30,40)	[60,70)	0.7120570167812902
June 2020	community	[30,40)	[70,80)	0.30426648426527575
June 2020	community	[30,40)	[80,Inf]	0.15006596144293008
June 2020	community	[40,50)	[0,5)	0.3646263017982732
June 2020	community	[40,50)	[5,10)	0.5505709222617169
June 2020	community	[40,50)	[10,20)	0.9085591853050433
June 2020	community	[40,50)	[20,30)	1.0922795965796408
June 2020	community	[40,50)	[30,40)	1.428338470494126
June 2020	community	[40,50)	[40,50)	2.0961542356708267
June 2020	community	[40,50)	[50,60)	1.2482588853473104
June 2020	community	[40,50)	[60,70)	0.6716206564958566
June 2020	community	[40,50)	[70,80)	0.36804094486789013
June 2020	community	[40,50)	[80,Inf]	0.17889320036735087
June 2020	community	[50,60)	[0,5)	0.2157755360585036
June 2020	community	[50,60)	[5,10)	0.27571922499306384
June 2020	community	[50,60)	[10,20)	0.5912084956184512
June 2020	community	[50,60)	[20,30)	0.8867483185656975
June 2020	community	[50,60)	[30,40)	0.9893992050106263
June 2020	community	[50,60)	[40,50)	1.1252170152945618
June 2020	community	[50,60)	[50,60)	1.3862481174634778
June 2020	community	[50,60)	[60,70)	0.6629574060044834
June 2020	community	[50,60)	[70,80)	0.3530105968618785
June 2020	community	[50,60)	[80,Inf]	0.25740753477751316
June 2020	community	[60,70)	[0,5)	0.1933898601910007
June 2020	community	[60,70)	[5,10)	0.21549109039089567
June 2020	community	[60,70)	[10,20)	0.41007603386055513
June 2020	community	[60,70)	[20,30)	0.5436182555117914
June 2020	community	[60,70)	[30,40)	0.7183002163729504
June 2020	community	[60,70)	[40,50)	0.7266436421942291
June 2020	community	[60,70)	[50,60)	0.7957274648405908
June 2020	community	[60,70)	[60,70)	0.7985840451853425
June 2020	community	[60,70)	[70,80)	0.38084484648204153
June 2020	community	[60,70)	[80,Inf]	0.20961158013602318
June 2020	community	[70,80)	[0,5)	0.0846047255900723
June 2020	community	[70,80)	[5,10)	0.1126275038869663
June 2020	community	[70,80)	[10,20)	0.27718379452992353
June 2020	community	[70,80)	[20,30)	0.3412021585774272
June 2020	community	[70,80)	[30,40)	0.42141843199238316
June 2020	community	[70,80)	[40,50)	0.5467180734153767
June 2020	community	[70,80)	[50,60)	0.5817443599190796
June 2020	community	[70,80)	[60,70)	0.5229189505913454
June 2020	community	[70,80)	[70,80)	0.5314860041145427
June 2020	community	[70,80)	[80,Inf]	0.21658469478934658
June 2020	community	[80,Inf]	[0,5)	0.0366395209554553
June 2020	community	[80,Inf]	[5,10)	0.06203320906088339
June 2020	community	[80,Inf]	[10,20)	0.22089802053213695
June 2020	community	[80,Inf]	[20,30)	0.3061711094074914
June 2020	community	[80,Inf]	[30,40)	0.3960194587411256
June 2020	community	[80,Inf]	[40,50)	0.5063603581546733
June 2020	community	[80,Inf]	[50,60)	0.8082681529701518
June 2020	community	[80,Inf]	[60,70)	0.5483905508804039
June 2020	community	[80,Inf]	[70,80)	0.41270721302576
June 2020	community	[80,Inf]	[80,Inf]	0.3375901128630202
June 2020	household	[0,5)	[0,5)	0.5210517837663807
June 2020	household	[0,5)	[5,10)	0.47161796656479554
June 2020	household	[0,5)	[10,20)	0.1129612170885154
June 2020	household	[0,5)	[20,30)	0.2110650531583942
June 2020	household	[0,5)	[30,40)	1.40442523338465
June 2020	household	[0,5)	[40,50)	0.35211564021871034
June 2020	household	[0,5)	[50,60)	0.040395773902615104
June 2020	household	[0,5)	[60,70)	0.01838517853482463
June 2020	household	[0,5)	[70,80)	0.01920090205432248
June 2020	household	[0,5)	[80,Inf]	0.010207703649229514
June 2020	household	[5,10)	[0,5)	0.44518958587836016
June 2020	household	[5,10)	[5,10)	0.46955233078719194
June 2020	household	[5,10)	[10,20)	0.461260651149731
June 2020	household	[5,10)	[20,30)	0.0518958298687116
June 2020	household	[5,10)	[30,40)	0.8439388876357736
June 2020	household	[5,10)	[40,50)	0.9544161861328387
June 2020	household	[5,10)	[50,60)	0.09034766603430291
June 2020	household	[5,10)	[60,70)	0.01680190754135318
June 2020	household	[5,10)	[70,80)	0.0031782837866304726
June 2020	household	[5,10)	[80,Inf]	9.521917498046157e-4
June 2020	household	[10,20)	[0,5)	0.048712927495235925
June 2020	household	[10,20)	[5,10)	0.21071106813379206
June 2020	household	[10,20)	[10,20)	0.9079404680065828
June 2020	household	[10,20)	[20,30)	0.18368516744792399
June 2020	household	[10,20)	[30,40)	0.17952547604305386
June 2020	household	[10,20)	[40,50)	1.078992973800357
June 2020	household	[10,20)	[50,60)	0.5070614059123068
June 2020	household	[10,20)	[60,70)	0.03540529645931906
June 2020	household	[10,20)	[70,80)	0.004266861216366651
June 2020	household	[10,20)	[80,Inf]	4.1207697013029244e-4
June 2020	household	[20,30)	[0,5)	0.08302731074577999
June 2020	household	[20,30)	[5,10)	0.021624385881006722
June 2020	household	[20,30)	[10,20)	0.16754336505238432
June 2020	household	[20,30)	[20,30)	0.7436410356844917
June 2020	household	[20,30)	[30,40)	0.12702788473097879
June 2020	household	[20,30)	[40,50)	0.09673725222325548
June 2020	household	[20,30)	[50,60)	0.43227893733687317
June 2020	household	[20,30)	[60,70)	0.10280266382733491
June 2020	household	[20,30)	[70,80)	0.004879997797658274
June 2020	household	[20,30)	[80,Inf]	1.89706508547085e-4
June 2020	household	[30,40)	[0,5)	0.5769477291098235
June 2020	household	[30,40)	[5,10)	0.36726894515968267
June 2020	household	[30,40)	[10,20)	0.17102521576679017
June 2020	household	[30,40)	[20,30)	0.13266133158992985
June 2020	household	[30,40)	[30,40)	0.5888146667113131
June 2020	household	[30,40)	[40,50)	0.14331295179462222
June 2020	household	[30,40)	[50,60)	0.03436917073417894
June 2020	household	[30,40)	[60,70)	0.03278334699342645
June 2020	household	[30,40)	[70,80)	0.006535719213940716
June 2020	household	[30,40)	[80,Inf]	2.799029537185296e-4
June 2020	household	[40,50)	[0,5)	0.1348679810619103
June 2020	household	[40,50)	[5,10)	0.3872513797302199
June 2020	household	[40,50)	[10,20)	0.9583696874909226
June 2020	household	[40,50)	[20,30)	0.09420174172925586
June 2020	household	[40,50)	[30,40)	0.1336188708348136
June 2020	household	[40,50)	[40,50)	0.5594037917328785
June 2020	household	[40,50)	[50,60)	0.1331505637534002
June 2020	household	[40,50)	[60,70)	0.0168214571202433
June 2020	household	[40,50)	[70,80)	0.009169406805725788
June 2020	household	[40,50)	[80,Inf]	9.877261879380193e-4
June 2020	household	[50,60)	[0,5)	0.013947731479694091
June 2020	household	[50,60)	[5,10)	0.03304426671858822
June 2020	household	[50,60)	[10,20)	0.405972362719836
June 2020	household	[50,60)	[20,30)	0.3794423209791157
June 2020	household	[50,60)	[30,40)	0.02888572507899006
June 2020	household	[50,60)	[40,50)	0.1200199846023595
June 2020	household	[50,60)	[50,60)	0.5689734916991416
June 2020	household	[50,60)	[60,70)	0.12410912094062025
June 2020	household	[50,60)	[70,80)	0.01352576816704563
June 2020	household	[50,60)	[80,Inf]	0.004099439958106652
June 2020	household	[60,70)	[0,5)	0.007619015192992298
June 2020	household	[60,70)	[5,10)	0.007375818474457062
June 2020	household	[60,70)	[10,20)	0.0340234003943412
June 2020	household	[60,70)	[20,30)	0.10830363349883572
June 2020	household	[60,70)	[30,40)	0.033070751727130365
June 2020	household	[60,70)	[40,50)	0.018199162736442124
June 2020	household	[60,70)	[50,60)	0.1489557513295358
June 2020	household	[60,70)	[60,70)	0.5812627518383996
June 2020	household	[60,70)	[70,80)	0.12447169887151541
June 2020	household	[60,70)	[80,Inf]	0.0108029953652614
June 2020	household	[70,80)	[0,5)	0.010925404866807157
June 2020	household	[70,80)	[5,10)	0.001915695273840959
June 2020	household	[70,80)	[10,20)	0.00562998679034384
June 2020	household	[70,80)	[20,30)	0.0070590232868419775
June 2020	household	[70,80)	[30,40)	0.009052133387088662
June 2020	household	[70,80)	[40,50)	0.013621545105182122
June 2020	household	[70,80)	[50,60)	0.0222893676317624
June 2020	household	[70,80)	[60,70)	0.17090334270844273
June 2020	household	[70,80)	[70,80)	0.5640146532863117
June 2020	household	[70,80)	[80,Inf]	0.08974472980326166
June 2020	household	[80,Inf]	[0,5)	0.011067131478208
June 2020	household	[80,Inf]	[5,10)	0.0010935890305874636
June 2020	household	[80,Inf]	[10,20)	0.0010360070376604401
June 2020	household	[80,Inf]	[20,30)	5.228881272695691e-4
June 2020	household	[80,Inf]	[30,40)	7.387035450784288e-4
June 2020	household	[80,Inf]	[40,50)	0.002795805330291876
June 2020	household	[80,Inf]	[50,60)	0.012872684713738354
June 2020	household	[80,Inf]	[60,70)	0.02826330604183391
June 2020	household	[80,Inf]	[70,80)	0.17101566452288947
June 2020	household	[80,Inf]	[80,Inf]	0.3589858536773081
